# CohortDiagnostics: phenotype evaluation across a network of observational data sources using population-level characterization

**DOI:** 10.1101/2023.06.28.23291982

**Authors:** Gowtham A. Rao, Azza Shoaibi, Rupa Makadia, Jill Hardin, Joel Swerdel, James Weaver, Erica A Voss, Mitchell M. Conover, Stephen Fortin, Anthony G. Sena, Chris Knoll, Nigel Hughes, James P. Gilbert, Clair Blacketer, Alan Andryc, Frank DeFalco, Anthony Molinaro, Jenna Reps, Martijn J Schuemie, Patrick B Ryan

## Abstract

**Objective:** This paper introduces a novel framework for evaluating phenotype algorithms (PAs) using the open-source tool, Cohort Diagnostics.

**Materials and Methods:** The method is based on several diagnostic criteria to evaluate a patient cohort returned by a PA. Diagnostics include estimates of incidence rate, index date entry code breakdown, and prevalence of all observed clinical events prior to, on, and after index date. We test our framework by evaluating one PA for systemic lupus erythematosus (SLE) and two PAs for Alzheimer’s disease (AD) across 10 different observational data sources.

**Results:** By utilizing CohortDiagnostics, we found that the population-level characteristics of individuals in the cohort of SLE closely matched the disease’s anticipated clinical profile. Specifically, the incidence rate of SLE was consistently higher in occurrence among females. Moreover, expected clinical events like laboratory tests, treatments, and repeated diagnoses were also observed. For AD, although one PA identified considerably fewer patients, absence of notable differences in clinical characteristics between the two cohorts suggested similar specificity.

**Discussion:** We provide a practical and data-driven approach to evaluate PAs, using two clinical diseases as examples, across a network of OMOP data sources. Cohort Diagnostics can ensure the subjects identified by a specific PA align with those intended for inclusion in a research study.

**Conclusion:** Diagnostics based on large-scale population-level characterization can offer insights into the misclassification errors of PAs.
