## Appendix 2 for "CohortDiagnostics: phenotype evaluation across a network of observational data sources using population-level characterization"

### Sheet: Appendix 1
	Database Summary
	Database Id	Database Name	Database Description	Source Country	Data Provenance	Earliest Date Available (YYYYMM)	Latest Date Available (YYYYMM)	Total Persons	Age at First Observation p50 (p25, p75)	Proportion of Female Persons	Length of First Observation Period p50 (p25, p75)	Conditions per Person	Drugs per person	Procedures per Person	Device Records per Person	Observation Records per Person	Measurements per Person	Meas. w/Value per Person	Visits Available	Sourcec Vocabularies
	LPDAU	IQVIA® LPD in Australia	IQVIA® LPD in Australia is a longitudinal patient database providing anonymized information from continuing physician and patient interaction on consultations, diagnoses and treatment within Primary Care. Data are delivered by 900 office-based doctors in Australia. The contents of the database document the management of patients by General Practitioners and specialists and include comprehensive r…	Australia	General Practitioner	201604	202103	1723411	35 (22, 54)	0.22	0.52 (0.8, 2.4)	5.56	7.31	1.06	0.03	4.15	14.46	14.16	Outpatient Visit	LOINC LPD_Australia AU_EMR_Diagnostic AU_EMR_Biometric ICD10 AU_EMR_Test AU_EMR_Allergy
	France DA	IQVIA® Disease Analyzer France	IQVIA® Disease Analyzer France is a longitudinal patient database providing anonymized information from continuing physician and patient interaction on consultations, diagnoses and treatment within Primary Care. It contains clinical information collected from more than 1700 GPs based in France. The contents of the database document the management of patients by General Practitioners and include c…	France	General Practitioner	201607	202106	3767012	36 (18, 56)	0.52	0.93 (0.8, 3.0)	3.84	17.43	0.39	0.45	1.49	5.84	5.78	Outpatient Visit	DA_France FR_EMR_Test ICD10 FR_EMR_CIM10_Drug FR_EMR_Unknown_DA_France
	German DA	IQVIA® Disease Analyzer Germany	IQVIA® Disease Analyzer Germany is a longitudinal patient database providing anonymized information from continuing physician and patient interaction on consultations, diagnoses and treatment within Primary Care. It contains a data from approximately 2,500 office-based doctors in Germany. The contents of the database document the management of patients by General Practitioners as well as some spe…	Germany	General Practitioner	201104	202103	30780239	45 (25, 62)	0.56	0.53 (0, 4.1)	10.12	7.94	0.48	1.08	4.73	7.66	7.51	Outpatient Visit	ICD10 GRR DE_EMR_Lab_Test DE_EMR_Referral DE_EMR_Medical_Action DE_EMR_Exclusion_of DE_EMR_Test_Category
	JMDC	JMDC	JMDC database consists of data from more than 250 Health Insurance Associations covering workers aged less than 75 and their dependents. The proportion who are younger than 66 years old in JMDC is approximately the same as the proportion in the whole nation. JMDC data includes data on membership status of the insured people and claims data provided by insurers under contract. Claims data are deri…	Japan	Administrative Claims	200501	202103	12541088	32 (18, 46)	0.49	3.25 (1.5, 6.0)	90.8	91.54	252.23	1.19	1.79	59.13	59.13	Inpatient Visit Outpatient Visit	ICD10 RxNorm ATC JMDC ICD9Proc RxNorm Extension
	Pharmetrics Plus	IQVIA® Adjudicated Health Plan Claims Data	The IQVIA® Adjudicated Health Plan Claims Data (formerly PharMetrics Plus) - US database is comprised of fully adjudicated health plan claims data and enrollment information for commercial individuals. The information is comprised of over 70 contributing health plans and self-insured employer groups throughout the United States over the last 5 years. This anonymous, patient-centric database inclu…	US	Administrative Claims	201604	202104	123481636	34 (20, 51)	0.51	1.33 (0.7, 3.2)	38.49	18.74	31.71	1.65	37.38	13.45	0.08	Inpatient Visit Emergency Room Visit Ambulance Visit Telehealth Non-hospital institution Visit Outpatient Visit Home Visit Pharmacy visit Laboratory Visit	ICD10CM CPT4 US_Claims_Record_Type NDC HCPCS Revenue Code ICD10PCS
	CCAE	MerativeTM MarketScan® Commercial Claims and Encounters Database	The MerativeTM MarketScan® Commercial Database (CCAE) includes health insurance claims across the continuum of care (e.g. inpatient, outpatient, outpatient pharmacy, carve-out behavioral healthcare) as well as enrollment data from large employers and health plans across the United States who provide private healthcare coverage for employees, their spouses, and dependents. This administrative clai…	US	Administrative Claims	200001	202107	159440276	31 (17, 46)	0.51	1.51 (0.7, 3.2)	40.55	30.43	53.49	1.87	42.52	21.34	3.93	Non-hospital institution Visit Inpatient Visit Emergency Room Visit Emergency Room and Inpatient Visit Outpatient Visit Ambulance Visit Laboratory Visit Telehealth Pharmacy visit Home Visit	CPT4 ICD9CM NDC ICD10CM HCPCS ICD9Proc
	MDCR	MerativeTM MarketScan® Medicare Supplemental and Coordination of Benefits Database	The MerativeTM MarketScan® Medicare Supplemental Database (MDCR) represents the health services of retirees in the United States with Medicare supplemental coverage through employer-sponsored plans. This database contains primarily fee-for-service plans and includes health insurance claims across the continuum of care (e.g. inpatient, outpatient and outpatient pharmacy).	US	Administrative Claims	200001	202107	10356249	69 (65, 77)	0.55	2.41 (1.0, 5.0)	162.42	122.07	194.16	10.66	71.74	33.24	5.42	Non-hospital institution Visit Emergency Room Visit Emergency Room and Inpatient Visit Outpatient Visit Ambulance Visit Laboratory Visit Inpatient Visit Telehealth Home Visit Pharmacy visit	CPT4 ICD9CM NDC ICD10CM HCPCS ICD9Proc
	MDCD	MerativeTM MarketScan® Multi-State Medicaid Database	The MerativeTM MarketScan® Multi-State Medicaid Database (MDCD) reflects the healthcare service use of individuals covered by Medicaid programs in numerous geographically dispersed states. The database contains the pooled healthcare experience of Medicaid enrollees, covered under fee-for-service and managed care plans. It includes records of inpatient services, inpatient admissions, outpatient se…	US	Administrative Claims	200601	202012	32806887	18 (5, 38)	0.56	1.49 (0.7, 3.6)	118.65	46.94	103.21	12.38	90.83	22.71	0	Emergency Room Visit Inpatient Visit Non-hospital institution Visit Ambulance Visit Telehealth Emergency Room and Inpatient Visit Outpatient Visit Laboratory Visit Pharmacy visit Home Visit	CPT4 ICD10CM ICD9CM HCPCS NDC CDT
	Optum SES	Optum’s Clinformatics® Data Mart – Socio-Economic Status	Optum’s Clinformatics® Data Mart (CDM) is derived from a database of administrative health claims for members of large commercial and Medicare Advantage health plans. Clinformatics® Data Mart is statistically de-identified under the Expert Determination method consistent with HIPAA and managed according to Optum® customer data use agreements. CDM administrative claims submitted for payment by pro…	US	Administrative Claims	200005	202106	90285937	34 (19, 52)	0.5	1.49 (0.7, 3.2)	98.3	44.85	63.04	3.68	48.77	117.9	78.02	Inpatient Visit Emergency Room Visit Non-hospital institution Visit Ambulance Visit Telehealth Emergency Room and Inpatient Visit Outpatient Visit Pharmacy visit Home Visit Laboratory Visit	CPT4 ICD10CM ICD9CM LOINC NDC Revenue Code
	Optum EHR	Optum® de-identified Electronic Health Record	Optum’s longitudinal EHR repository is derived from dozens of healthcare provider organizations in the United States, that include more 57 contributing sources and 111K sites of care. The data is certified as de-identified by an independent statistical expert following HIPAA statistical de-identification rules and managed according to Optum® customer data use agreements. Clinical, claims and othe…	US	Electronic Health Records	200701	202103	99454715	37 (19, 56)	0.53	2.64 (0.1, 7.5)	73.03	74.64	35.7	2.2	97.23	298.54	267.85	Non-hospital institution Visit Emergency Room Visit Inpatient Visit Emergency Room and Inpatient Visit Outpatient Visit Laboratory Visit Home Visit Pharmacy visit	NDC CPT4 ICD10CM ICD9CM Revenue Code HCPCS

### Sheet: Sheet1
Data Source	Source Country	Data Provenance	Earliest date available	Latest date available	Number of persons	Median age at first Observation Period	Proportion of female Persons	Length of first Observation Period (median years)	Condition Records per Person	Drug Records per Person	Procedure Records per Person	Device Records per Person	Observation Records per Person	Measurement Records per Person	Measurement records with values per person	Visits	Source Vocabularies
Clinical Practice Research Datalink (CPRD)	UK	General Practitioner	198710	202105	16664242	30	0.51	5.24	32.72	116.52	20.11	4.63	138.84	104.14	97.54	Outpatient Visit	Read Gemscript LOINC SNOMED
LPD Australia (LPDAU)	Australia	General Practitioner	201604	202103	1723411	35	0.22	0.52	5.56	7.31	1.06	0.03	4.15	14.46	14.16	Outpatient Visit	LOINC LPD_Australia AU_EMR_Diagnostic AU_EMR_Biometric ICD10 AU_EMR_Test AU_EMR_Allergy
France Disease Analyzer (France DA)	France	General Practitioner	201607	202106	3767012	36	0.52	0.93	3.84	17.43	0.39	0.45	1.49	5.84	5.78	Outpatient Visit	DA_France FR_EMR_Test ICD10 FR_EMR_CIM10_Drug FR_EMR_Unknown_DA_France
German Disease Analyzer (German DA)	Germany	General Practitioner	201104	202103	30780239	45	0.56	0.53	10.12	7.94	0.48	1.08	4.73	7.66	7.51	Outpatient Visit	ICD10 GRR DE_EMR_Lab_Test DE_EMR_Referral DE_EMR_Medical_Action DE_EMR_Exclusion_of DE_EMR_Test_Category
Japan Medical Data Center (JMDC)	Japan	Administrative Claims	200501	202103	12541088	32	0.49	3.25	90.8	91.54	252.23	1.19	1.79	59.13	59.13	Inpatient Visit Outpatient Visit	ICD10 RxNorm ATC JMDC ICD9Proc RxNorm Extension
Premier Healthcare Database (PHD)	US	Hospital Billing Data	199912	202103	259365950	42	0.55	0	17.21	29.59	35.61	1.6	23.62	23.76	0.39	Emergency Room Visit Inpatient Visit Emergency Room and Inpatient Visit Outpatient Visit	ICD10CM ICD9CM CPT4 ICD9Proc HCPCS
IBM Health MarketScan® Commercial Claims and Encounters Database (IBM CCAE)	US	Administrative Claims	200001	202107	159440276	31	0.51	1.51	40.55	30.43	53.49	1.87	42.52	21.34	3.93	Non-hospital institution Visit Inpatient Visit Emergency Room Visit Emergency Room and Inpatient Visit Outpatient Visit Ambulance Visit Laboratory Visit Telehealth Pharmacy visit Home Visit	CPT4 ICD9CM NDC ICD10CM HCPCS ICD9Proc
IBM Health MarketScan® Medicare Supplemental and Coordination of Benefits Database (IBM MDCR)	US	Administrative Claims	200001	202107	10356249	69	0.55	2.41	162.42	122.07	194.16	10.66	71.74	33.24	5.42	Non-hospital institution Visit Emergency Room Visit Emergency Room and Inpatient Visit Outpatient Visit Ambulance Visit Laboratory Visit Inpatient Visit Telehealth Home Visit Pharmacy visit	CPT4 ICD9CM NDC ICD10CM HCPCS ICD9Proc
IBM Health MarketScan® Multi-State Medicaid Database (IBM MDCD)	US	Administrative Claims	200601	202012	32806887	18	0.56	1.49	118.65	46.94	103.21	12.38	90.83	22.71	0	Emergency Room Visit Inpatient Visit Non-hospital institution Visit Ambulance Visit Telehealth Emergency Room and Inpatient Visit Outpatient Visit Laboratory Visit Pharmacy visit Home Visit	CPT4 ICD10CM ICD9CM HCPCS NDC CDT
Optum’s Clinformatics® Extended Data Mart – Socio-Economic Status (SES)	US	Administrative Claims	200005	202106	90285937	34	0.5	1.49	98.3	44.85	63.04	3.68	48.77	117.9	78.02	Inpatient Visit Emergency Room Visit Non-hospital institution Visit Ambulance Visit Telehealth Emergency Room and Inpatient Visit Outpatient Visit Pharmacy visit Home Visit Laboratory Visit	CPT4 ICD10CM ICD9CM LOINC NDC Revenue Code
Optum EHR	US	Electronic Health Records	200701	202103	99454715	37	0.53	2.64	73.03	74.64	35.7	2.2	97.23	298.54	267.85	Non-hospital institution Visit Emergency Room Visit Inpatient Visit Emergency Room and Inpatient Visit Outpatient Visit Laboratory Visit Home Visit Pharmacy visit	NDC CPT4 ICD10CM ICD9CM Revenue Code HCPCS
PharMetrics Plus	US	Administrative Claims	201604	202104	123481636	34	0.51	1.33	38.49	18.74	31.71	1.65	37.38	13.45	0.08	Inpatient Visit Emergency Room Visit Ambulance Visit Telehealth Non-hospital institution Visit Outpatient Visit Home Visit Pharmacy visit Laboratory Visit	ICD10CM CPT4 US_Claims_Record_Type NDC HCPCS Revenue Code ICD10PCS
